# Detecting cryptic clinically-relevant structural variation in exome sequencing data increases diagnostic yield for developmental disorders

**DOI:** 10.1101/2020.10.02.20194241

**Authors:** Eugene J. Gardner, Alejandro Sifrim, Sarah J. Lindsay, Elena Prigmore, Diana Rajan, Petr Danecek, Giuseppe Gallone, Ruth Y. Eberhardt, Hilary C. Martin, Caroline F. Wright, David R. FitzPatrick, Helen V. Firth, Matthew E. Hurles

## Abstract

Structural Variation (SV) describes a broad class of genetic variation greater than 50bps in size. SVs can cause a wide range of genetic diseases and are prevalent in rare developmental disorders (DD). Patients presenting with DD are often referred for diagnostic testing with chromosomal microarrays (CMA) to identify large copy-number variants (CNVs) and/or with single gene, gene-panel, or exome sequencing (ES) to identify single nucleotide variants, small insertions/deletions, and CNVs. However, patients with pathogenic SVs undetectable by conventional analysis often remain undiagnosed. Consequently, we have developed the novel tool ‘InDelible’, which interrogates short-read sequencing data for split-read clusters characteristic of SV breakpoints. We applied InDelible to 13,438 probands with severe DD recruited as part of the Deciphering Developmental Disorders (DDD) study and discovered 64 rare, damaging variants in genes previously associated with DD missed by standard SNV, InDel or CNV discovery approaches. Clinical review of these 64 variants determined that about half (30/64) were plausibly pathogenic. InDelible was particularly effective at ascertaining variants between 21-500 bps in size, and increased the total number of potentially pathogenic variants identified by DDD in this size range by 42.3%. Of particular interest were seven confirmed *de novo* variants in *MECP2* which represent 35.0% of all *de novo* protein truncating variants in *MECP2* among DDD patients. InDelible provides a framework for the discovery of pathogenic SVs that are likely missed by standard analytical workflows and has the potential to improve the diagnostic yield of ES across a broad range of genetic diseases.
