## Supplementary Data 2 for "Detecting cryptic clinically-relevant structural variation in exome sequencing data increases diagnostic yield for developmental disorders"

### Sheet: Key
Supplementary Table 2. Phenotypes of probands with MECP2 structural variants
Subtable
MECP2 Phenotypes	HPO terms reported for each proband
HPO Term	HPO term as reported by the referring clincian
DECIPHER ID	DECIPHER ID of proband with associated HPO term. Matches ID given in Supplementary Table 1
Disease Category	Phenotype grouping
Super HPO Term	Associated "Super" HPO term from the "MECP2 Supertypes" table for each super phenotype
MECP2 Supertypes	Groupings of HPO terms from "MECP2 Phenotypes" into more specific groups
Original HPO Term	Possible HPO term from the "MECP2 Phenotypes" table
Super-HPO Term	Super-HPO grouping for this term
Possible Super HPO Terms	Collection of all possible super-HPO terms

### Sheet: MECP2 Phenotypes
HPO Term	DECIPHER ID	Disease Category	Super HPO Term
Abnormality of thalamus morphology	278694	Encephalopathy	Structural Intracranial Anomalies
Developmental stagnation at onset of seizures	278694	Encephalopathy	Developmental Regression/Stagnation
Epileptic spasms	278694	Encephalopathy	Seizures
Hypoplasia of the corpus callosum	278694	Encephalopathy	Structural Intracranial Anomalies
Hypsarrhythmia	278694	Encephalopathy	Seizures
Infantile encephalopathy	278694	Encephalopathy	Seizures
Periventricular leukomalacia	278694	Encephalopathy	Structural Intracranial Anomalies
Oculomotor apraxia	290599	Angleman-like	Oculomotor Apraxia
Ataxia	290599	Angleman-like	Ataxia
Mild global developmental delay	290599	Angleman-like	Developmental Delay/Intellectual Disability
Stereotypy	290599	Angleman-like	Stereotypy
Blepharophimosis	304930	Hypomorphic	Dysmorphic Features
Upslanted palpebral fissure	304930	Hypomorphic	Dysmorphic Features
Tapered finger	304930	Hypomorphic	Digital Anomalies
Intellectual disability, moderate	304930	Hypomorphic	Developmental Delay/Intellectual Disability
Supernumerary nipple	274356	Encephalopathy	Supernumerary Nipple
Contracture of the interphalangeal joint of the hallux	274356	Encephalopathy	Digital Anomalies
Anteverted nares	274356	Encephalopathy	Dysmorphic Features
Full cheeks	274356	Encephalopathy	Dysmorphic Features
Long palpebral fissure	274356	Encephalopathy	Dysmorphic Features
Macrocephaly	274356	Encephalopathy	Macrocephaly
Long fingers	274356	Encephalopathy	Digital Anomalies
Long toe	274356	Encephalopathy	Digital Anomalies
Delayed speech and language development	274356	Encephalopathy	Delayed Speech and Language Development
Developmental regression	274356	Encephalopathy	Developmental Regression/Stagnation
Moderate global developmental delay	274356	Encephalopathy	Developmental Delay/Intellectual Disability
Status epilepticus	274356	Encephalopathy	Seizures
Tracheomalacia	274356	Encephalopathy	Tracheomalacia
Increased body weight	274711	Hypomorphic	Obesity
Obesity	274711	Hypomorphic	Obesity
Drooling	274711	Hypomorphic	Drooling
Tapered finger	274711	Hypomorphic	Digital Anomalies
Dilated fourth ventricle	274711	Hypomorphic	Structural Intracranial Anomalies
Dysgenesis of the cerebellar vermis	274711	Hypomorphic	Structural Intracranial Anomalies
Enlarged cisterna magna	274711	Hypomorphic	Structural Intracranial Anomalies
Focal-onset seizure	274711	Hypomorphic	Seizures
Intellectual disability, moderate	274711	Hypomorphic	Developmental Delay/Intellectual Disability
Generalized neonatal hypotonia	258223	Rett Syndrome	Hypotonia
Global developmental delay	258223	Rett Syndrome	Developmental Delay/Intellectual Disability
Supernumerary nipple	273394	Rett Syndrome	Supernumerary Nipple
Drooling	273394	Rett Syndrome	Drooling
Clinodactyly of the 5th finger	273394	Rett Syndrome	Digital Anomalies
Central hypotonia	273394	Rett Syndrome	Hypotonia
Developmental regression	273394	Rett Syndrome	Developmental Regression/Stagnation
Global developmental delay	273394	Rett Syndrome	Developmental Delay/Intellectual Disability
Intellectual disability, severe	273394	Rett Syndrome	Developmental Delay/Intellectual Disability
Hemangioma	279220	Unknown	Hemangioma
Conductive hearing impairment	279220	Unknown	Conductive Hearing Impairment
Mandibular prognathia	279220	Unknown	Mandibular Prognathia
Thick lower lip vermilion	279220	Unknown	Dysmorphic Features
Thick upper lip vermilion	279220	Unknown	Dysmorphic Features
Muscular hypotonia	279220	Unknown	Hypotonia
Delayed speech and language development	279220	Unknown	Delayed Speech and Language Development
Global developmental delay	279220	Unknown	Developmental Delay/Intellectual Disability

### Sheet: MECP2 Supertypes
Original HPO Term	Super-HPO Term		Possible Super HPO Terms
Abnormality of thalamus morphology	Structural Intracranial Anomalies		Developmental Delay/Intellectual Disability
Anteverted nares	Dysmorphic Features		Hypotonia
Ataxia	Ataxia		Obesity
Blepharophimosis	Dysmorphic Features		Seizures
Central hypotonia	Hypotonia		Developmental Regression/Stagnation
Clinodactyly of the 5th finger	Digital Anomalies		Digital Anomalies
Conductive hearing impairment	Conductive Hearing Impairment		Structural Intracranial Anomalies
Contracture of the interphalangeal joint of the hallux	Digital Anomalies		Dysmorphic Features
Delayed speech and language development	Delayed Speech and Language Development		Ataxia
Developmental regression	Developmental Regression/Stagnation		Conductive Hearing Impairment
Developmental stagnation at onset of seizures	Developmental Regression/Stagnation		Delayed Speech and Language Development
Dilated fourth ventricle	Structural Intracranial Anomalies		Drooling
Drooling	Drooling		Hemangioma
Dysgenesis of the cerebellar vermis	Structural Intracranial Anomalies		Macrocephaly
Enlarged cisterna magna	Structural Intracranial Anomalies		Mandibular Prognathia
Epileptic spasms	Seizures		Oculomotor Apraxia
Focal-onset seizure	Seizures		Stereotypy
Full cheeks	Dysmorphic Features		Supernumerary Nipple
Generalized neonatal hypotonia	Hypotonia		Tracheomalacia
Global developmental delay	Developmental Delay/Intellectual Disability
Hemangioma	Hemangioma
Hypoplasia of the corpus callosum	Structural Intracranial Anomalies
Hypsarrhythmia	Seizures
Increased body weight	Obesity
Infantile encephalopathy	Seizures
Intellectual disability, moderate	Developmental Delay/Intellectual Disability
Intellectual disability, severe	Developmental Delay/Intellectual Disability
Long fingers	Digital Anomalies
Long palpebral fissure	Dysmorphic Features
Long toe	Digital Anomalies
Macrocephaly	Macrocephaly
Mandibular prognathia	Mandibular Prognathia
Mild global developmental delay	Developmental Delay/Intellectual Disability
Moderate global developmental delay	Developmental Delay/Intellectual Disability
Muscular hypotonia	Hypotonia
Obesity	Obesity
Oculomotor apraxia	Oculomotor Apraxia
Periventricular leukomalacia	Structural Intracranial Anomalies
Status epilepticus	Seizures
Stereotypy	Stereotypy
Supernumerary nipple	Supernumerary Nipple
Tapered finger	Digital Anomalies
Thick lower lip vermilion	Dysmorphic Features
Thick upper lip vermilion	Dysmorphic Features
Tracheomalacia	Tracheomalacia
Upslanted palpebral fissure	Dysmorphic Features
